# Reengineering a machine learning phenotype to adapt to the changing COVID-19 landscape: A study from the N3C and RECOVER consortia

**DOI:** 10.1101/2023.12.08.23299718

**Authors:** Miles Crosskey, Tomas McIntee, Sandy Preiss, Daniel Brannock, Yun Jae Yoo, Emily Hadley, Frank Blancero, Rob Chew, Johanna Loomba, Abhishek Bhatia, Christopher G. Chute, Melissa Haendel, Richard Moffitt, Emily Pfaff, N3C Consortium, the RECOVER EHR Cohort

## Abstract

**Background:** In 2021, we used the National COVID Cohort Collaborative (N3C) as part of the NIH RECOVER Initiative to develop a machine learning (ML) pipeline to identify patients with a high probability of having post-acute sequelae of SARS-CoV-2 infection (PASC), or Long COVID. However, the increased home testing, missing documentation, and reinfections that characterize the latter years of the pandemic necessitate reengineering our original model to account for these changes in the COVID-19 research landscape.

**Methods:** Our updated XGBoost model gathers data for each patient in overlapping 100-day periods that progress through time, and issues a probability of Long COVID for each 100-day period. If a patient has known acute COVID-19 during any 100-day window (including reinfections), we censor the data from 7 days prior to the diagnosis/positive test date through 28 days after. These fixed time windows replace the prior model’s reliance on a documented COVID-19 index date to anchor its data collection, and are able to account for reinfections.

**Results:** The updated model achieves an area under the receiver operating characteristic curve of 0.90. Precision and recall can be adjusted according to a given use case, depending on whether greater sensitivity or specificity is warranted.

**Discussion:** By eschewing the COVID-19 index date as an anchor point for analysis, we are now able to assess the probability of Long COVID among patients who may have tested at home, or with suspected (but untested) cases of COVID-19, or multiple SARS-CoV-2 reinfections. We view this exercise as a model for maintaining and updating any ML pipeline used for clinical research and operations.
