## Supplemental Table S1 for "Reengineering a machine learning phenotype to adapt to the changing COVID-19 landscape: A study from the N3C and RECOVER consortia"

### Sheet: Sheet1
concept_id	concept_name	importance	direction
n/a	Number of outpatient visits in window	0.559902	0.556061
312437	Dyspnea	0.555473	0.761907
4254485	Finding related to attentiveness	0.21971	0.60215
n/a	Patient age in window	0.203187	0.0645038
4223659	Fatigue	0.19288	0.35988
432738	Chronic fatigue syndrome	0.177926	0.524166
4195384	Chronic cough	0.15446	0.512978
315078	Palpitations	0.0871667	0.23349
3661408	Pneumonia caused by SARS-CoV-2	0.0765353	0.364551
n/a	Female sex	0.0761949	0.0774805
43530714	Sensory disorder of smell and/or taste	0.0651557	0.369135
77670	Chest pain	0.0577475	0.112061
254761	Cough	0.0562457	0.104788
4202045	Postviral fatigue syndrome	0.0548222	0.323295
444070	Tachycardia	0.053337	0.164596
442077	Anxiety disorder	0.053175	0.0873425
443200	Nervous system symptoms	0.0442155	0.234974
433316	Dizziness and giddiness	0.0435766	0.116743
436096	Chronic pain	0.0421816	0.0842029
320128	Essential hypertension	0.0395068	-0.0197488
46271075	Acute hypoxemic respiratory failure	0.0388845	0.168212
4272240	Malaise	0.0372258	0.116808
439147	Amnesia	0.0369085	0.159362
437390	Hypoxemia	0.0347495	0.141123
437677	Abnormal findings on diagnostic imaging of lung	0.0325611	0.0888776
4197819	Fibrosis of lung	0.032115	0.182303
378253	Headache	0.0318462	0.0739103
4305080	Abnormal breathing	0.0316203	0.144042
4177862	Chronic hypoxemic respiratory failure	0.0307981	0.150859
77074	Joint pain	0.03005	0.111135
437113	Asthenia	0.0291817	0.101908
4310235	Reduced mobility	0.0284042	0.144495
440383	Depressive disorder	0.0276701	0.0770944
442752	Muscle pain	0.0269051	0.0911988
42873170	Dependence on supplemental oxygen	0.0267729	0.120373
442588	Obstructive sleep apnea syndrome	0.0265485	0.055055
4119786	Interstitial lung disease	0.0248338	0.122431
440417	Pulmonary embolism	0.0246981	0.127923
4282096	Major depression, single episode	0.0243589	-0.0960429
4209423	Nicotine dependence	0.0228728	-0.0737331
432867	Hyperlipidemia	0.0227053	-0.0325256
257907	Disorder of lung	0.0217817	0.0897071
4185711	Loss of sense of smell	0.0210986	0.171237
436962	Insomnia	0.0208682	0.0579706
45768910	Uncomplicated asthma	0.0198899	0.0571483
434613	Generalized anxiety disorder	0.0198519	0.0525871
4144111	Gastroesophageal reflux disease without esophagitis	0.0191568	0.0226367
45768964	Uncomplicated moderate persistent asthma	0.0181781	0.0850786
314487	Pulmonary function studies abnormal	0.0180166	0.11946
436230	Blood chemistry abnormal	0.0178982	0.0519085
255848	Pneumonia	0.0174781	0.0726027
440029	Viral disease	0.0171038	0.0731409
4236484	Paresthesia	0.0164675	0.0679079
40326053	Dysphonia	0.0155603	0.1006
194133	Low back pain	0.0154873	-0.0423977
4174262	Polyneuropathy	0.0148404	0.057245
435524	Sleep disorder	0.0146251	0.0784768
313459	Sleep apnea	0.0135229	0.063871
44784217	Cardiac arrhythmia	0.0133725	0.0676772
436235	Taste sense altered	0.0130436	0.122615
318736	Migraine	0.0129119	0.0549487
314754	Wheezing	0.0125487	0.0789873
255573	Chronic obstructive lung disease	0.0123953	0.0313344
436070	Vitamin D deficiency	0.0119703	0.024246
	Number of inpatient days in window	0.0118537	0.0135304
257683	Posterior rhinorrhea	0.0116137	0.0777711
201826	Type 2 diabetes mellitus	0.0115926	0.0194529
40405599	Fibromyalgia	0.0115426	0.0508673
37396726	Cognitive communication disorder	0.011461	0.1002
4077577	Moderate recurrent major depression	0.0112637	0.0500123
4031164	Non-scarring alopecia	0.011256	0.0703262
764123	Atherosclerosis of coronary artery without angina pectoris	0.0111801	-0.018539
439777	Anemia	0.011066	0.0304069
378735	Migraine without aura	0.0110393	0.0497317
257007	Allergic rhinitis	0.0109382	0.0371301
436676	Posttraumatic stress disorder	0.0108408	0.0535522
4146581	Mild intermittent asthma	0.0107952	0.045929
320536	Electrocardiogram abnormal	0.0107833	-0.0107862
437663	Fever	0.0107526	-0.0477102
79908	Muscle weakness	0.0106883	0.0610512
4142875	Solitary nodule of lung	0.0106773	0.0562447
438485	Postoperative state	0.010303	-0.0335922
257012	Chronic sinusitis	0.0101824	0.0512865
25297	Acute pharyngitis	0.0100309	-0.0427292
443597	Chronic kidney disease stage 3	0.00990082	-0.0356728
4256228	Respiratory failure	0.00978868	0.0724741
200219	Abdominal pain	0.00911266	-0.0240625
81902	Urinary tract infectious disease	0.00903398	-0.0317206
44782429	Chronic kidney disease due to hypertension	0.00884316	0.0367956
434005	Morbid obesity	0.00872511	0.0104999
433736	Obesity	0.00860556	-0.00294052
37016114	Acute on chronic hypoxemic respiratory failure	0.00830992	0.0584841
37018196	Prediabetes	0.00825641	0.0291878
27674	Nausea and vomiting	0.00808012	-0.0318531
319835	Congestive heart failure	0.00764122	0.00224324
75909	Disorder of bone	0.00760039	-0.0279116
31967	Nausea	0.00755389	0.0226516
372448	Loss of consciousness	0.00753274	0.0350196
140673	Hypothyroidism	0.00751341	-0.00864575
317009	Asthma	0.00750901	0.0562373
78232	Shoulder joint pain	0.00733984	-0.0217589
4113821	Anxiety state	0.00725883	0.0462732
314658	Cardiomegaly	0.00704327	0.0275975
140214	Eruption	0.00701473	0.0333536
438134	Hypersomnia	0.00679697	0.0431289
4154290	Paroxysmal atrial fibrillation	0.00675032	-0.0189961
4193704	Type 2 diabetes mellitus without complication	0.00656934	0.00227346
261880	Atelectasis	0.00639817	0.0328469
46271022	Chronic kidney disease	0.00636947	-0.024732
43531578	Chronic kidney disease due to type 2 diabetes mellitus	0.00629905	-0.0215462
132797	Sepsis	0.00629546	-0.0367871
438720	Mixed hyperlipidemia	0.00623902	-5.09441e-05
196523	Diarrhea	0.00622125	0.0166021
437758	Dependence on enabling machine or device	0.00602184	0.0297136
441969	Radiology result abnormal	0.0059	0.0323733
256449	Bronchiectasis	0.00566101	0.0434113
4214376	Hyperglycemia	0.00554661	-0.0267687
45768963	Uncomplicated mild persistent asthma	0.00554164	0.0319347
374034	Visual disturbance	0.00538563	0.0321436
437246	Vitamin B deficiency	0.00528095	0.0157674
134736	Backache	0.00525434	-0.0152728
437827	Pure hypercholesterolemia	0.0051921	-0.00648267
253797	Post-inflammatory pulmonary fibrosis	0.00512659	0.040042
4211231	Panic disorder without agoraphobia	0.00510603	0.0294921
4155909	Anesthesia of skin	0.00510511	0.0212
4059290	Steatosis of liver	0.00500933	0.024057
4171917	Localized edema	0.00482358	0.015175
4134121	Lumbar radiculopathy	0.00481164	-0.0204247
4089462	Ventricular premature complex	0.00480489	0.0301023
435515	Hypo-osmolality and or hyponatremia	0.00479983	0.0218339
31317	Dysphagia	0.0047539	0.0159277
4170554	Hip pain	0.00474167	-0.0170942
43530807	Allergic disposition	0.00470526	0.0279219
313217	Atrial fibrillation	0.00467691	-0.0050025
372887	Disorder of brain	0.00458908	0.0285852
4152351	Abdominal distension, gaseous	0.00456785	0.0270911
257011	Acute upper respiratory infection	0.00455323	-0.0139031
75860	Constipation	0.00439694	-0.00596539
4322024	Pulmonary hypertension	0.00439138	-0.0185021
137275	Disorder of muscle	0.00439069	0.0278844
440704	Chronic pain syndrome	0.00430734	0.00820961
317002	Low blood pressure	0.00428624	0.0247663
4098604	Hypomagnesemia	0.00425071	-0.0206785
378427	Tear film insufficiency	0.0041621	0.0218726
45766207	Non-rheumatic mitral valve stenosis with regurgitation	0.00410864	0.017153
443782	Tremor	0.00405509	0.0230954
4043042	Sexually active	0.00404084	-0.0162599
42537748	Acquired absence of organ	0.00385076	-0.0080683
24134	Neck pain	0.00382073	0.00324489
433595	Edema	0.00371325	-0.0188879
4195085	Nasal congestion	0.00369784	0.0129
4079750	Osteoarthritis of knee	0.00368237	-0.00938029
135930	Musculoskeletal finding	0.00354442	0.0161782
4280726	Seasonal allergic rhinitis	0.00351872	0.0180544
80180	Osteoarthritis	0.00344533	-0.00983049
80502	Osteoporosis	0.00343378	-0.0085132
601619	Pain of right knee joint	0.0033697	-0.00800597
197320	Acute renal failure syndrome	0.00336106	-0.00228023
432870	Thrombocytopenic disorder	0.00335242	0.0165106
254061	Pleural effusion	0.00330204	-0.00397781
436659	Iron deficiency anemia	0.00328886	0.00510887
4329041	Pain	0.0032882	-0.012172
316139	Heart failure	0.00327419	0.00856568
437833	Hypokalemia	0.00325732	-0.00572429
43021202	Sexually active with men	0.00317033	0.0134067
4248728	Snoring	0.00316172	-0.0158076
37016349	Hyperglycemia due to type 2 diabetes mellitus	0.00310041	-0.0025362
261325	Pulmonary emphysema	0.00299902	0.0126362
439407	Disorder of nasal cavity	0.00299373	-0.00122497
433740	Immunodeficiency disorder	0.00295781	-0.00449402
259848	Chronic rhinitis	0.00292579	0.0163502
4180628	Disorder of body system	0.00283435	-0.00412484
444101	Hypertensive heart failure	0.00283019	-0.0106949
4169095	Bradycardia	0.00275424	0.0152268
4275423	Supraventricular tachycardia	0.0027212	0.00587035
4117695	Pain in left lower limb	0.00267713	-0.0132115
438398	Leukocytosis	0.0026646	0.0028995
140821	Spasm	0.00258376	-0.00231878
197684	Dysuria	0.00251453	-0.0063615
197381	Epigastric pain	0.00244118	0.00247154
435517	Acidosis	0.0024011	-0.0123932
40479576	Chronic diastolic heart failure	0.00237553	-0.00581433
376208	Disorder of soft tissue	0.00233383	-0.00435839
138384	Acquired hypothyroidism	0.00230896	0.00646071
201618	Disorder of intestine	0.00216893	-0.00991632
601622	Pain of left knee region	0.00209117	0.00407424
4115171	Pain in right lower limb	0.00207165	0.0102791
442793	Complication due to diabetes mellitus	0.00204059	-0.00585315
434610	Hyperkalemia	0.00186664	-0.00668132
201061	Diaphragmatic hernia	0.00183761	-0.0052492
37017432	Polyneuropathy due to type 2 diabetes mellitus	0.00172282	0.000555811
